# PvGAP: Development of a globally-applicable, highly-multiplexed microhaplotype amplicon panel for *Plasmodium vivax*

**DOI:** 10.1101/2025.04.30.25326751

**Authors:** Alfred Hubbard, Edwin Solares, Lauren Bradley, Brook Jeang, Delenasaw Yewhalaw, Daniel Janies, Eugenia Lo, Guiyun Yan, Elizabeth Hemming-Schroeder

## Abstract

**Background:** *Plasmodium vivax* malaria research has yet to fully benefit from the advances in genomic surveillance that have revolutionized *P. falciparum* epidemiology. Closing this gap is critical because genomic tools are necessary to monitor the spread of drug resistance, classify infections as local or imported, and distinguish reinfection, recrudescence, and relapse. To achieve these objectives, microhaplotype marker panels that allow powerful genotyping of polyclonal infections are needed.

**Methods:** We designed a Globally-applicable Amplicon Panel for *P. vivax* (PvGAP), selecting targets based on both genetic diversity and genetic distance from each other to maximize discriminatory capability between geographic regions. We evaluated this panel with field samples from Ethiopia and *in silico* using whole genomes from the MalariaGEN Pv4 database.

**Results:** PvGAP has 80 high diversity targets suitable for population genomics and eight targets of specific epidemiological interest, such as putative markers of drug resistance. We demonstrate PvGAP achieves robust amplification with field data and that it provides competitive accuracy for relatedness inference in three disparate geographic regions.

**Conclusions:** PvGAP joins existing *P. vivax* panels as a cost effective and practical option for genomic epidemiology of this neglected disease. It will support drug resistance surveillance, discrimination of local and imported cases, and it may aid in separating reinfection, recrudescence, and relapse in therapeutic efficacy studies, all critical needs of National Malaria Control Programs.
