## Supplemental Data 1 for "PvGAP: Development of a globally-applicable, highly-multiplexed microhaplotype amplicon panel for *Plasmodium vivax*"

locus	pvp01_chrom_id	start_pos	end_pos	strand	gene_type	seq_type	gene_overlap	gene_sym	product
pvdbp.503	LT635617.2	983467	983623	+	gene	exon	within	PVP01_0623800	duffy binding protein
pvcrt_o.10k.indel	LT635612.2	442085	442281	+	gene	mix	left_hang	PVP01_0109300	chloroquine resistance transporter
pvdhfr.57FLI.58SR.61TM	LT635616.2	1077441	1077602	+	gene	exon	within	PVP01_0526600	bifunctional dihydrofolate reductase-thymidylate synthase, putative
pvdhps.382AG.383AG	LT635625.2	1270726	1270916	-	gene	exon	within	PVP01_1429500	hydroxymethyldihydropterin pyrophosphokinase-dihydropteroate synthase, putative
pvdhps.553AG	LT635625.2	1270343	1270530	-	gene	exon	within	PVP01_1429500	hydroxymethyldihydropterin pyrophosphokinase-dihydropteroate synthase, putative
pvk12.124MI.151QK	LT635623.1	485037	485238	+	gene	exon	within	PVP01_1211100	kelch protein K13, putative
pvk12.596KR	LT635623.1	486524	486684	+	gene	exon	within	PVP01_1211100	kelch protein K13, putative
pvmdr1.1076FL	LT635621.2	479798	479986	-	gene	exon	within	PVP01_1010900	ABC transporter B family member 1, putative
PvP01_01_v1_131101_131300	LT635612.2	131065	131248	+	NA	noncoding	NA	NA	NA
PvP01_01_v1_388001_388200	LT635612.2	388095	388252	+	gene	exon	within	PVP01_0107700	conserved Plasmodium protein, unknown function
PvP01_01_v1_395301_395500	LT635612.2	395352	395533	+	gene	exon	within	PVP01_0107900	E3 ubiquitin-protein ligase, putative
PvP01_01_v1_612101_612300	LT635612.2	612145	612326	+	NA	noncoding	NA	NA	NA
PvP01_01_v1_654301_654500	LT635612.2	654312	654495	+	NA	noncoding	NA	NA	NA
PvP01_01_v1_746501_746700	LT635612.2	746486	746692	+	NA	noncoding	NA	NA	NA
PvP01_02_v1_358801_359000	LT635613.2	358844	359025	+	NA	noncoding	NA	NA	NA
PvP01_02_v1_432501_432700	LT635613.2	432486	432652	+	NA	noncoding	NA	NA	NA
PvP01_02_v1_518101_518300	LT635613.2	518137	518343	+	NA	noncoding	NA	NA	NA
PvP01_02_v1_660501_660700	LT635613.2	660578	660738	+	gene	exon	within	PVP01_0215600	dynein heavy chain, putative
PvP01_02_v1_660901_661100	LT635613.2	660946	661150	+	gene	exon	within	PVP01_0215600	dynein heavy chain, putative
PvP01_02_v1_80401_80600	LT635613.2	80418	80590	+	NA	noncoding	NA	NA	NA
PvP01_03_v1_178801_179000	LT635614.2	178875	179043	+	NA	noncoding	NA	NA	NA
PvP01_03_v1_196901_197100	LT635614.2	196914	197086	+	NA	noncoding	NA	NA	NA
PvP01_03_v1_334901_335100	LT635614.2	334914	335101	+	NA	noncoding	NA	NA	NA
PvP01_03_v1_717501_717700	LT635614.2	717464	717665	+	gene	exon	within	PVP01_0316400	phosphoinositide-binding protein, putative
PvP01_03_v1_99001_99200	LT635614.2	99068	99225	+	gene	mix	within	PVP01_0301900	Plasmodium exported protein, unknown function
PvP01_04_v1_401001_401200	LT635615.1	401014	401179	+	gene	exon	within	PVP01_0409900	acyl-CoA synthetase, putative
PvP01_04_v1_401301_401500	LT635615.1	401312	401478	+	gene	exon	within	PVP01_0409900	acyl-CoA synthetase, putative
PvP01_04_v1_702801_703000	LT635615.1	702793	702985	+	gene	exon	within	PVP01_0417100	serine-repeat antigen 1 (SERA)
PvP01_04_v1_723401_723600	LT635615.1	723349	723540	+	NA	noncoding	NA	NA	NA
PvP01_04_v1_726601_726800	LT635615.1	726691	726852	+	gene	exon	within	PVP01_0417600	serine-repeat antigen 5 (SERA)
PvP01_04_v1_742901_743100	LT635615.1	742867	743027	+	gene	exon	within	PVP01_0417900	serine-repeat antigen (SERA)
PvP01_04_v1_747401_747600	LT635615.1	747420	747580	+	gene	exon	within	PVP01_0418000	serine-repeat antigen (SERA)
PvP01_05_v1_1352001_1352200	LT635616.2	1352072	1352239	+	NA	noncoding	NA	NA	NA
PvP01_05_v1_601701_601900	LT635616.2	601701	601906	+	pseudogene	exon	within	PVP01_0514300	helicase SRCAP, putative
PvP01_06_v1_161001_161200	LT635617.2	160977	161147	+	gene	exon	within	PVP01_0604200	eukaryotic translation initiation factor subunit eIF2A, putative
PvP01_06_v1_197901_198100	LT635617.2	197905	198100	+	NA	noncoding	NA	NA	NA
PvP01_06_v1_220501_220700	LT635617.2	220570	220746	+	NA	noncoding	NA	NA	NA
PvP01_06_v1_26301_26500	LT635617.2	26332	26501	+	NA	noncoding	NA	NA	NA
PvP01_06_v1_272601_272800	LT635617.2	272630	272832	+	gene	exon	within	PVP01_0606800	deoxyribose-phosphate aldolase, putative
PvP01_06_v1_56701_56900	LT635617.2	56714	56912	+	gene	exon	within	PVP01_0601200	Plasmodium exported protein, unknown function
PvP01_06_v1_596001_596200	LT635617.2	596000	596208	+	NA	noncoding	NA	NA	NA
PvP01_07_v1_1010001_1010200	LT635618.2	1010047	1010238	+	gene	mix	within	PVP01_0723400	alpha-tubulin N-acetyltransferase, putative
PvP01_07_v1_1218801_1219000	LT635618.2	1218857	1219036	+	gene	exon	within	PVP01_0728900	merozoite surface protein 1
PvP01_07_v1_1417201_1417400	LT635618.2	1417249	1417431	+	gene	exon	within	PVP01_0734300	conserved Plasmodium protein, unknown function
PvP01_07_v1_1467301_1467500	LT635618.2	1467246	1467404	+	NA	noncoding	NA	NA	NA
PvP01_07_v1_37801_38000	LT635618.2	37842	38004	+	pseudogene	exon	within	PVP01_0700500	reticulocyte binding protein 2e, pseudogene
PvP01_07_v1_500001_500200	LT635618.2	499965	500152	+	gene	exon	within	PVP01_0709800	cysteine repeat modular protein 1, putative
PvP01_07_v1_697401_697600	LT635618.2	697367	697530	+	NA	noncoding	NA	NA	NA
PvP01_07_v1_784501_784700	LT635618.2	784502	784688	+	NA	noncoding	NA	NA	NA
PvP01_08_v1_1016101_1016300	LT635619.1	1016132	1016340	+	gene	exon	within	PVP01_0822800	conserved Plasmodium protein, unknown function
PvP01_08_v1_1191801_1192000	LT635619.1	1191816	1192001	+	NA	noncoding	NA	NA	NA
PvP01_08_v1_1279701_1279900	LT635619.1	1279693	1279880	+	gene	exon	within	PVP01_0829700	ATP-dependent RNA helicase DHX57, putative
PvP01_08_v1_1473101_1473300	LT635619.1	1473083	1473293	+	NA	noncoding	NA	NA	NA
PvP01_09_v1_1062901_1063100	LT635620.2	1062846	1063030	+	gene	exon	within	PVP01_0923700	calcium-dependent protein kinase 7, putative
PvP01_09_v1_1379201_1379400	LT635620.2	1379220	1379384	+	NA	noncoding	NA	NA	NA
PvP01_09_v1_1564401_1564600	LT635620.2	1564421	1564622	+	gene	exon	within	PVP01_0936500	condensin-2 complex subunit D3, putative
PvP01_09_v1_1814501_1814700	LT635620.2	1814510	1814676	+	NA	noncoding	NA	NA	NA
PvP01_09_v1_282801_283000	LT635620.2	282812	282970	+	gene	exon	within	PVP01_0904600	CCR4-NOT transcription complex subunit 1, putative
PvP01_09_v1_769601_769800	LT635620.2	769594	769802	+	NA	noncoding	NA	NA	NA
PvP01_10_v1_1072001_1072200	LT635621.2	1071974	1072182	+	gene	exon	within	PVP01_1024600	RNA polymerase I, putative
PvP01_10_v1_136201_136400	LT635621.2	136197	136369	+	gene	exon	within	PVP01_1002400	conserved Plasmodium protein, unknown function
PvP01_10_v1_152201_152400	LT635621.2	152185	152391	+	NA	noncoding	NA	NA	NA
PvP01_10_v1_874201_874400	LT635621.2	874181	874380	+	gene	exon	within	PVP01_1020100	ras-related protein Rab-1A, putative
PvP01_10_v1_878201_878400	LT635621.2	878160	878352	+	NA	noncoding	NA	NA	NA
PvP01_10_v1_934401_934600	LT635621.2	934418	934580	+	NA	noncoding	NA	NA	NA
PvP01_11_v1_1068401_1068600	LT635622.1	1068442	1068651	+	NA	noncoding	NA	NA	NA
PvP01_11_v1_1483801_1484000	LT635622.1	1483793	1483969	+	gene	exon	within	PVP01_1134800	major facilitator superfamily-related transporter, putative
PvP01_11_v1_2008301_2008500	LT635622.1	2008259	2008462	+	gene	mix	right_hang	PVP01_1147000	Plasmodium exported protein, unknown function
PvP01_12_v1_1436301_1436500	LT635623.1	1436316	1436479	+	gene	exon	within	PVP01_1236000	conserved Plasmodium protein, unknown function
PvP01_12_v1_1861301_1861500	LT635623.1	1861340	1861505	+	NA	noncoding	NA	NA	NA
PvP01_12_v1_2032801_2033000	LT635623.1	2032800	2033003	+	NA	noncoding	NA	NA	NA
PvP01_12_v1_3000601_3000800	LT635623.1	3000564	3000731	+	gene	exon	within	PVP01_1271000	early transcribed membrane protein
PvP01_12_v1_327601_327800	LT635623.1	327652	327834	+	gene	exon	within	PVP01_1208100	6-cysteine protein
PvP01_12_v1_461201_461400	LT635623.1	461227	461400	+	gene	exon	within	PVP01_1211000	conserved Plasmodium protein, unknown function
PvP01_12_v1_467301_467500	LT635623.1	467259	467458	+	gene	exon	within	PVP01_1211000	conserved Plasmodium protein, unknown function
PvP01_12_v1_769701_769900	LT635623.1	769689	769862	+	gene	exon	within	PVP01_1218700	sporozoite surface protein 2, putative
PvP01_13_v1_1116901_1117100	LT635624.2	1116971	1117150	+	NA	noncoding	NA	NA	NA
PvP01_13_v1_192401_192600	LT635624.2	192383	192567	+	NA	noncoding	NA	NA	NA
PvP01_13_v1_258501_258700	LT635624.2	258565	258746	+	NA	noncoding	NA	NA	NA
PvP01_13_v1_396201_396400	LT635624.2	396228	396410	+	gene	exon	within	PVP01_1308500	cytosolic iron-sulfur protein assembly protein 1, putative
PvP01_14_v1_125901_126100	LT635625.2	125901	126059	+	NA	noncoding	NA	NA	NA
PvP01_14_v1_1887501_1887700	LT635625.2	1887512	1887722	+	NA	noncoding	NA	NA	NA
PvP01_14_v1_2261601_2261800	LT635625.2	2261558	2261743	+	gene	exon	within	PVP01_1451700	asparagine and aspartate rich protein 1, putative
PvP01_14_v1_2314101_2314300	LT635625.2	2314168	2314340	+	gene	exon	within	PVP01_1452900	splicing factor 3B subunit 3, putative
PvP01_14_v1_2759601_2759800	LT635625.2	2759583	2759794	+	gene	exon	within	PVP01_1464400	GPI mannosyltransferase 2, putative
PvP01_14_v1_2861901_2862100	LT635625.2	2861994	2862152	+	NA	noncoding	NA	NA	NA
PvP01_14_v1_2957301_2957500	LT635625.2	2957310	2957510	+	pseudogene	exon	within	PVP01_1469400	reticulocyte binding protein 3, pseudogene
PvP01_14_v1_3091401_3091600	LT635625.2	3091456	3091615	+	NA	noncoding	NA	NA	NA
